# A differential regulatory T cell signature distinguishes the immune landscape of COVID-19 hospitalized patients from those hospitalized with other respiratory viral infections

**DOI:** 10.1101/2021.03.25.21254376

**Authors:** Sarah C. Vick, Marie Frutoso, Florian Mair, Andrew J. Konecny, Evan Greene, Caitlin R. Wolf, Jennifer K. Logue, Jim Boonyaratanakornkit, Raphael Gottardo, Joshua T. Schiffer, Helen Y. Chu, Martin Prlic, Jennifer M. Lund

## Abstract

SARS-CoV-2 infection has caused a lasting global pandemic costing millions of lives and untold additional costs. Understanding the immune response to SARS-CoV-2 has been one of the main challenges in the past year in order to decipher mechanisms of host responses and interpret disease pathogenesis. Comparatively little is known in regard to how the immune response against SARS-CoV-2 differs from other respiratory infections. In our study, we compare the peripheral blood immune signature from SARS-CoV-2 infected patients to patients hospitalized pre-pandemic with Influenza Virus or Respiratory Syncytial Virus (RSV). Our in-depth profiling indicates that the immune landscape in patients infected by SARS-CoV-2 is largely similar to patients hospitalized with Flu or RSV. Similarly, serum cytokine and chemokine expression patterns were largely overlapping. Unique to patients infected with SARS-CoV-2 who had the most critical clinical disease state were changes in the regulatory T cell (Treg) compartment. A Treg signature including increased frequency, activation status, and migration markers was correlated with the severity of COVID-19 disease. These findings are particularly relevant as Tregs are being discussed as a therapy to combat the severe inflammation seen in COVID-19 patients. Likewise, having defined the overlapping immune landscapes in SARS-CoV-2, existing knowledge of Flu and RSV infections could be leveraged to identify common treatment strategies.

**Highlights:**

1. The immune landscapes of hospitalized pre-pandemic RSV and influenza patients are similar to SARS-CoV-2 patients
2. Serum cytokine and chemokine expression patterns are largely similar between patients hospitalized with respiratory virus infections, including SARS-CoV-2, versus healthy donors
3. SARS-CoV-2 patients with the most critical disease displayed unique changes in the Treg compartment
4. advances in understanding and treating SARS-CoV-2 could be leveraged for other common respiratory infections

**Graphical Abstract:** 
