## Supplemental Table 1 for "A differential regulatory T cell signature distinguishes the immune landscape of COVID-19 hospitalized patients from those hospitalized with other respiratory viral infections"

### Sheet: NK cellls
NK cells
27-color panel
		Laser	Bandpass	Flurochorome used	Antigen	Provider	Clone	Catalog number	Dilution
	1	355nm	379/28	BUV395	CD19	BD	SJ250-C1	563549	1:40
	2		450/50	UV L/D		Invitrogen	N.A.	L34962	1:500
	3		515/30	BUV496	CD16	BD	3G8	564653	1:40
	4		570/30	BUV563	CD25	BD	2A3	565699	1:40
	5		660/40	BUV660	CD3	BD	UCHT1	565065	1:80
	6		640/35	BUV737	CX3CR1	BD	2A9-1	749355	1:40
	7		785/62	BUV805	NKG2C	BD	134591	749683	01:20:00
	8	405nm	450/40	BV421	CD244	BD	2-69	565750	1:5
	9		515/20	BV480
	10		575/25	BV570	CD2	BioLegend	RPA-2.10	300224	1:160
	11		605/20	BV605	CD14	BioLegend	M5E2	301832	1:20
	12		660/20	BV650	CD69	BioLegend	FN50	310933	1:20
	13		710/40	BV711	TIGIT	BD	741182	747839	1:80
	14		750/30	BV750	CD103	BD	Ber-ACT8	747099	1:160
	15		785/62	BV786	CD127	BD	HIL-7R-M21	563324	1:10
	16	488nm	515/20	FITC	CD57	BD	NK-1	555619	1:80
	17		610/20	BB630	NKp46	BioLegend	9E2	331906	1:640
					Streptavidin BB630	BD custom		624294	1:500
	18		660/40	BB660	CD27	BD custom	M-T271	624295	1:160
	19		710/50	BB700	CD161	BD	DX12	745791	1:20
	20		780/40	BB790	CD38	BD custom	HIT2	624896	1:80
	21	532nm	575/25	PE	NKG2A	Miltenyi	REA110	130-113-566	1:160
	22		610/20	PE-CF594	CD39	BD	TU66	563678	1:160
	23		660/40	PE-Cy5	CD11b	BD	ICRF44	555389	1:10
	24		710/50	PE-Cy5.5	CD56	ThermoFisher	CMSSB	35-0567-41	1:20
	25		780/60	PE-Cy7	NKG2D	BD	1D11	562365	1:5
	26	628nm	670/30	eFluor660	Ki67	eBiosciences	Sola15	50-5698-80	1:1000
	27		730/45	AF700	GranzymeB	BioLegend	QA16A2	372222	1:160
	28		780/45	APC-H7	HLA-DR	BD	G46.6	641393	1:40

### Sheet: Treg cells
Treg cells
24-color panel
		Laser	Bandpass	Flurochorome used	Antigen	Provider	Clone	Catalog number	Dilution
	1	355nm	379/28	BUV395	CD39	BD	TU66	742524	01:40:00
	2		450/50	UV L/D		Invitrogen	N.A.	L34962	1:500
	3		515/30	BUV496	CD8	BD	RPA-T8	612943	1:500
	4		570/30	BUV563
	5		660/40	BUV660	CD3	BD	UCHT1	565065	1:200
	6		640/35	BUV737	CD69	BD	FN50	564439	01:50:00
	7		785/62	BUV805	CCR6	BD	11A9	749361	01:20:00
	8	405nm	450/40	BV421	Ki67	BioLegend	Ki-67	350506	1:100
	9		515/20	BV480	CCR5	Biolegend	J418F1	359127	1:80
	10		575/25	BV570	CD127	Biolegend	A019-D5	351307	1:80
	11		605/20	BV605	PD-1	Biolegend	EH12.2H7	329923	1:20
	12		660/20	BV650	CD25	Biolegend	BC96	302633	1:80
	13		710/40	BV711	GITR	BioLegend	108-17	371212	1:80
	14		750/30	BV750	CD103	BD	Ber-ACT8	747099	250
	15		785/62	BV786	TIGIT	BD	741182	747838	1:80
	16	488nm	515/20	AF488	CCR7	Biolegend	G043H7	353205	1:80
	17		610/20	BB630
	18		660/40	BB660	CXCR3	BD	IC6-CXCR3	6464295	1:40
	19		710/50	PerCpCy5.5	ICOS	BD	DX29	562833	1:80
	20		780/40	BB790	CD101	BD	V7.1	custom	1:160
	21	532nm	575/25	PE	TCF-1	Cell Signaling	C63D9	14456	1:40
	22		610/20	PE-CF594	FoxP3	BD	236A/E7	563955	01:20:00
	23		660/40	PE-Cy5	CTLA4	BD	BNI3	561717	1:160
	24		710/50	PE-Cy5.5
	25		780/60	PE-Cy7	T-bet	Invitrogen	4B10	25-5825-82	01:20:00
	26	628nm	670/30	eFluor660	CD4	BD	RPA-T4	557707	1:40
	27		730/45	AF700	GranzymeB	BD	GB11	560213	1:80
	28		780/45	APC-H7	CD45RA	BD	HI100	560674	1:40

### Sheet: T cells
T cells
28-color panel
		Laser	Bandpass	Flurochorome used	Antigen	Provider	Clone	Catalog number	Dilution
	1	355nm	379/28	BUV395	CD8	BD	RPA-T8	563795	1:80
	2		450/50	UV L/D		Invitrogen	N.A.	L34962	1:500
	3		515/30	BUV496	CD3	BD	UCHT1	562451	1:40
	4		570/30	BUV563	CD25	BD	2A3	612918	1:40
	5		660/40	BUV661	HLA-DR	BD	G46-6	612980	1:80
	6		640/35	BUV737	ICOS	BD	DX29	749665	1:10
	7		785/62	BUV805	CXCR6	BD	13B 1E5	748448	1:20
	8	405nm	450/40	BV421	MR1-Tet	NIH Tetramer Facility			1:500
	9		515/20	BV480	CD28	BD	CD28.2	566110	1:40
	10		575/25	BV570	CD45RA	BioLegend	HI100)	304132	1:40
	11		605/20	BV605	PD1	BD	EH12.1	563245	1:20
	12		660/20	BV650	CD69	BD	FN50	563835	1:20
	13		710/40	BV711	OX40	BioLegend	Ber-ACT35	350029	1:40
	14		750/30	BV750	CD103	BD	Ber-ACT8	747099	160
	15		785/62	BV786	CD127 (IL7Ra)	BD	HIL-7R-M21	563324	1:10
	16	488nm	515/20	AF488	Tim3	BD	7D3	565568	1:80
	17		610/20	BB630	BTLA	BD custom	J168-540	624294	1:80
	18		660/40	BB660	CD27	BD custom	M-T271	624295	1:160
	19		710/50	BB700	CD161	BD	DX12	745791	1:20
	20		780/40	BB790	CD38	BD custom	HIT2	624896	1:80
	21	532nm	575/25	PE	Lag3	BD	T47-530	565617	1:20
	22		610/20	PE-CF594	TCRgd	BD	B1	562511	1:20
	23		660/40	PE-Cy5	CD137	BD	4B4-1	551137	1:20
	24		710/50	PE-Cy5.5	CD19	Thermo Fisher	SJ25-C1	MHCD1918	1:80
	25		780/60	PE-Cy7	CCR7	BD	3D12	557648	1:40
	26	628nm	670/30	eFluor660	KI67	Thermo Fisher	SolA15	50-5698-80	1:1000
	27		730/45	AF700	Granzyme	BioLegend	QA16A02	372222	1:80
	28		780/45	APC-H7	CD4	BD	RPA-T4	560158	1:40

### Sheet: Myeloid compartment
Myeloid compartment
28-color panel
		Laser	Bandpass	Flurochorome used	Antigen	Provider	Clone	Catalog number	Dilution
	1	355nm	379/28	BUV395	CD40	BD	5C3	565202	01:40:00
	2		450/50	UV L/D		Invitrogen	N.A.	L34962	1:500
	3		515/30	BUV496	CD16	BD	3G8	612944	1:160
	4		570/30	BUV563	CD56	BD	NCAM16.2	612928	1:160
	5		660/40	BUV660	CD3	BD	UCHT1	612964	1:80
	6		640/35	BUV737	CD86	BD	FUN-1	612784	01:40:00
	7		785/62	BUV805	CD5	BD	UCHT2	742001	1:40
	8	405nm	450/40	BV421	CX3CR1	BD	2A9-1	565800	1:20
	9		515/20	BV480	CD85k	BD	ZM3.8	746718	1:20
	10		575/25	BV570	CD14	BioLegend	M5E2	301832	1:20
	11		605/20	BV605	CD141	BD	1A4	740421	1:320
	12		660/20	BV650	Sirpa	BD	SE5A5	743565	1:160
	13		710/40	BV711	FcER1	BioLegend	AER-37	334638	01:40:00
	14		750/30	BV750	CD11b	BD custom	ICRF44	747357	1:160
	15		785/62	BV786	CD123	BD	7G3	564196	01:40:00
	16	488nm	515/20	BB515	CD206	BD	19.2	564668	1:20
	17		610/20	BB630	BTLA	BD custom	J168-540	624294	1:80
	18		660/40	BB660	PD-L1	BD custom	MIH1	624295	01:40:00
	19		710/50	BB700	CD32	BD	FLI8.26	742216	1:160
	20		780/40	BB790	CD38	BD custom	HIT2	624296	1:80
	21	532nm	575/25	PE	CD301	BioLegend	H037G3	354704	1:20
	22		610/20	PE-CF594	CD163	BD	GHI/61	562670	01:40:00
	23		660/40	PE-Cy5	CD80	BD	L307.4	559370	1:10
	24		710/50	PE-Cy5.5	CD19	Thermo Fisher	SJ25-C1	MHCD1918	1:80
	25		780/60	PE-Cy7	CD88	BioLegend	S5/1	344307	1:80
	26	628nm	670/30	AF647	CD1c	BD	F10/21A3	565048	1:80
	27		730/45	AF700	CD11c	BD	B-ly6	561352	1:160
	28		780/45	APC-H7	HLA-DR	BD	G46-6	561358	01:40:00
