## Supplemental Table 2 for "A differential regulatory T cell signature distinguishes the immune landscape of COVID-19 hospitalized patients from those hospitalized with other respiratory viral infections"

### Sheet: apc_analysis
Faust_Cell_Type_Annotation	Covid_Group	Covid_Group_number_of_samples	Covid_Group_mean_frequency	Covid_Group_sd_of_frequency	Flu.RSV_number_of_samples	Flu.RSV_mean_frequency	Flu.RSV_sd_of_frequency	Bonferroni_adjusted_p_value
CD14-Sirpa-CD88-CD163-CD11c-CD11b-CD16-CX3CR1+CD32+CD123-FcER1-CD86-CD38-CD85k+CD141-CD1c-CD40+CD301-PD-L1-CD5-	SARS-Covid-19 All severity levels	24	0.000917162	0.00154618	19	0.00595317	0.0082692	0.0298147
CD14-Sirpa-CD88-CD163-CD11c+CD11b-CD16-CX3CR1+CD32-CD123-FcER1-CD86-CD38-CD85k-CD141-CD1c-CD40-CD301-PD-L1-CD5-	SARS-Covid-19 All severity levels	24	0.102148	0.11018	19	0.0156484	0.0150696	0.00466022
CD14-Sirpa+CD88-CD163-CD11c-CD11b-CD16-CX3CR1-CD32+CD123+FcER1-CD86-CD38-CD85k+CD141-CD1c-CD40+CD301-PD-L1-CD5-	SARS-Covid-19 All severity levels	24	0.0011246	0.00202963	19	0.00775401	0.0137503	0.0311466
CD14-Sirpa+CD88+CD163-CD11c+CD11b+CD16+CX3CR1+CD32+CD123-FcER1-CD86-CD38-CD85k-CD141-CD1c-CD40-CD301+PD-L1-CD5-	SARS-Covid-19 All severity levels	24	0.0452831	0.0610608	19	0.0105978	0.0259482	0.0496614
CD14+Sirpa+CD88-CD163+CD11c+CD11b-CD16-CX3CR1+CD32+CD123-FcER1-CD86+CD38-CD85k+CD141-CD1c-CD40-CD301-PD-L1-CD5-	SARS-Covid-19 All severity levels	24	0.0547098	0.0720623	19	0.00832839	0.0182828	0.0111493
CD14+Sirpa+CD88+CD163-CD11c+CD11b+CD16-CX3CR1+CD32+CD123-FcER1-CD86-CD38-CD85k+CD141-CD1c-CD40+CD301-PD-L1-CD5-	SARS-Covid-19 All severity levels	24	0.975146	2.18459	19	2.49419	1.94182	0.0105929
CD14+Sirpa+CD88+CD163-CD11c+CD11b+CD16-CX3CR1+CD32+CD123-FcER1-CD86+CD38-CD85k+CD141-CD1c-CD40+CD301-PD-L1-CD5+	SARS-Covid-19 All severity levels	24	0.0800496	0.174693	19	0.452007	0.934969	0.0154806
CD14+Sirpa+CD88+CD163+CD11c+CD11b+CD16-CX3CR1+CD32+CD123-FcER1-CD86+CD38-CD85k+CD141-CD1c-CD40-CD301-PD-L1-CD5-	SARS-Covid-19 All severity levels	24	21.6407	11.8467	19	8.01078	6.39518	0.0118332
CD14-Sirpa-CD88-CD163-CD11c+CD11b-CD16-CX3CR1+CD32-CD123-FcER1-CD86-CD38-CD85k-CD141+CD1c-CD40+CD301-PD-L1-CD5-	SARS-Covid-19 Moderate only	6	0.00842064	0.00598541	19	0.00113959	0.00242912	0.00446215
CD14+Sirpa+CD88-CD163+CD11c+CD11b+CD16-CX3CR1+CD32+CD123-FcER1-CD86+CD38-CD85k+CD141-CD1c-CD40-CD301-PD-L1-CD5-	SARS-Covid-19 Moderate only	6	1.74479	0.547498	19	0.729035	0.373157	0.0252086
CD14+Sirpa+CD88+CD163-CD11c+CD11b+CD16-CX3CR1+CD32+CD123-FcER1-CD86-CD38-CD85k+CD141-CD1c-CD40+CD301-PD-L1-CD5-	SARS-Covid-19 Moderate only	6	0.207104	0.367024	19	2.49419	1.94182	1.3177e-06
CD14+Sirpa+CD88+CD163+CD11c+CD11b+CD16-CX3CR1+CD32+CD123-FcER1-CD86+CD38-CD85k+CD141-CD1c-CD40-CD301-PD-L1-CD5-	SARS-Covid-19 Moderate only	6	27.0778	10.1636	19	8.01078	6.39518	0.0173606
CD14+Sirpa+CD88-CD163-CD11c+CD11b+CD16-CX3CR1+CD32+CD123-FcER1-CD86-CD38-CD85k-CD141-CD1c-CD40-CD301-PD-L1-CD5-	SARS-Covid-19 Severe only	12	0.0135359	0.0266436	19	0.056631	0.0520405	0.00445687
CD14+Sirpa+CD88+CD163-CD11c+CD11b+CD16-CX3CR1+CD32+CD123-FcER1-CD86-CD38-CD85k+CD141-CD1c-CD40+CD301-PD-L1-CD5-	SARS-Covid-19 Severe only	12	0.513146	0.716945	19	2.49419	1.94182	0.00271942
CD14+Sirpa+CD88+CD163+CD11c+CD11b+CD16-CX3CR1+CD32+CD123-FcER1-CD86+CD38-CD85k+CD141-CD1c-CD40-CD301-PD-L1-CD5-	SARS-Covid-19 Severe only	12	21.1801	8.73276	19	8.01078	6.39518	0.0099813
CD14-Sirpa-CD88-CD163-CD11c+CD11b-CD16-CX3CR1+CD32-CD123-FcER1-CD86-CD38-CD85k-CD141-CD1c-CD40-CD301-PD-L1-CD5-	SARS-Covid-19 Critical only	6	0.115747	0.0808332	19	0.0156484	0.0150696	0.00275183
CD14-Sirpa+CD88+CD163-CD11c-CD11b-CD16-CX3CR1-CD32-CD123-FcER1-CD86-CD38-CD85k-CD141-CD1c-CD40-CD301-PD-L1-CD5-	SARS-Covid-19 Critical only	6	1.52119	3.62725	19	0.00244045	0.00429794	0.025348
CD14-Sirpa+CD88+CD163-CD11c-CD11b-CD16-CX3CR1-CD32-CD123-FcER1-CD86-CD38-CD85k-CD141-CD1c-CD40-CD301+PD-L1-CD5-	SARS-Covid-19 Critical only	6	0.0444808	0.0352836	19	0.000618937	0.00170593	0.0106403
CD14+Sirpa+CD88+CD163-CD11c+CD11b+CD16-CX3CR1+CD32+CD123-FcER1-CD86+CD38-CD85k+CD141-CD1c-CD40+CD301-PD-L1-CD5+	SARS-Covid-19 Critical only	6	0.137244	0.332337	19	0.452007	0.934969	0.0364165

### Sheet: nk_analysis
Faust_Cell_Type_Annotation	Covid_Group	Covid_Group_number_of_samples	Covid_Group_mean_frequency	Covid_Group_sd_of_frequency	Flu.RSV_number_of_samples	Flu.RSV_mean_frequency	Flu.RSV_sd_of_frequency	Bonferroni_adjusted_p_value
CD57 FITC-NKG2A PE-CD16 BUV496+CD2 BV605-Ki67 eFluor660+GranzymeB AF700+CD56 PECy55-NKG2C BUV805-CD38 BB790-CD69 BV650-	SARS-Covid-19 Moderate only	6	0.0549355	0.0404543	19	0.359299	0.3283	0.00509664
CD57 FITC-NKG2A PE-CD16 BUV496+CD2 BV605+Ki67 eFluor660+GranzymeB AF700+CD56 PECy55-NKG2C BUV805-CD38 BB790-CD69 BV650-	SARS-Covid-19 Moderate only	6	0.106393	0.119201	19	0.564398	0.434268	0.000707492
CD57 FITC-NKG2A PE-CD16 BUV496+CD2 BV605+Ki67 eFluor660+GranzymeB AF700+CD56 PECy55-NKG2C BUV805-CD38 BB790-CD69 BV650-	SARS-Covid-19 Critical only	6	0.0692253	0.0783741	19	0.564398	0.434268	0.00010541
CD57 FITC-NKG2A PE+CD16 BUV496-CD2 BV605+Ki67 eFluor660+GranzymeB AF700-CD56 PECy55+NKG2C BUV805-CD38 BB790-CD69 BV650-	SARS-Covid-19 Critical only	6	0.0175554	0.0415194	19	0.268164	0.307842	0.0273972
CD57 FITC+NKG2A PE-CD16 BUV496+CD2 BV605+Ki67 eFluor660+GranzymeB AF700+CD56 PECy55-NKG2C BUV805-CD38 BB790-CD69 BV650-	SARS-Covid-19 Critical only	6	0.0526214	0.113092	19	0.56399	0.637841	0.000209352
CD57 FITC+NKG2A PE+CD16 BUV496+CD2 BV605+Ki67 eFluor660+GranzymeB AF700+CD56 PECy55-NKG2C BUV805-CD38 BB790-CD69 BV650-	SARS-Covid-19 Critical only	6	0.122472	0.132807	19	0.808113	1.07779	0.0178842

### Sheet: tcell_analysis
Faust_Cell_Type_Annotation	Covid_Group	Covid_Group_number_of_samples	Covid_Group_mean_frequency	Covid_Group_sd_of_frequency	Flu.RSV_number_of_samples	Flu.RSV_mean_frequency	Flu.RSV_sd_of_frequency	Bonferroni_adjusted_p_value
CD4-CD8-CD27-TCRgd+CD45RA+GrzmB-CCR7-CD28-KI67-CD127-BTLA+CD161-HLA-DR+MR1-Tet-CD38-Tim3-ICOS-CD25+	SARS-Covid-19 All severity levels	24	0.000433537	0.000954008	19	0.00377263	0.00454804	0.000918009
CD4-CD8-CD27+TCRgd-CD45RA-GrzmB-CCR7+CD28-KI67-CD127-BTLA-CD161-HLA-DR-MR1-Tet-CD38-Tim3-ICOS-CD25-	SARS-Covid-19 All severity levels	24	0.0368019	0.081139	19	0.000835863	0.00210807	0.0011082
CD4-CD8-CD27+TCRgd+CD45RA+GrzmB-CCR7-CD28-KI67-CD127-BTLA+CD161-HLA-DR+MR1-Tet-CD38-Tim3-ICOS-CD25+	SARS-Covid-19 All severity levels	24	0.000645784	0.00132563	19	0.00674406	0.00846295	0.0496313
CD4+CD8-CD27-TCRgd-CD45RA-GrzmB-CCR7-CD28+KI67-CD127-BTLA-CD161-HLA-DR+MR1-Tet-CD38-Tim3-ICOS+CD25+	SARS-Covid-19 All severity levels	24	0.00261211	0.00569424	19	0.0156281	0.0130429	0.00305064
CD4+CD8-CD27+TCRgd-CD45RA-GrzmB-CCR7-CD28+KI67-CD127-BTLA-CD161-HLA-DR-MR1-Tet-CD38-Tim3-ICOS+CD25+	SARS-Covid-19 All severity levels	24	0.0447828	0.0841199	19	0.162644	0.0997377	0.000441113
CD4+CD8-CD27+TCRgd-CD45RA-GrzmB-CCR7-CD28+KI67-CD127-BTLA-CD161-HLA-DR+MR1-Tet-CD38-Tim3-ICOS+CD25+	SARS-Covid-19 All severity levels	24	0.0926165	0.146497	19	0.368672	0.391986	0.000123037
CD4+CD8-CD27+TCRgd-CD45RA-GrzmB-CCR7-CD28+KI67-CD127-BTLA-CD161-HLA-DR+MR1-Tet-CD38+Tim3-ICOS+CD25+	SARS-Covid-19 All severity levels	24	0.00733544	0.0114913	19	0.0344657	0.0460677	0.00663597
CD4+CD8-CD27+TCRgd-CD45RA-GrzmB-CCR7-CD28+KI67-CD127-BTLA-CD161+HLA-DR+MR1-Tet-CD38-Tim3-ICOS+CD25+	SARS-Covid-19 All severity levels	24	0.00193185	0.00350195	19	0.0110114	0.0102516	0.00638281
CD4+CD8-CD27+TCRgd-CD45RA-GrzmB-CCR7-CD28+KI67-CD127-BTLA+CD161-HLA-DR-MR1-Tet-CD38-Tim3-ICOS+CD25+	SARS-Covid-19 All severity levels	24	0.00782771	0.0165066	19	0.0356047	0.0340808	0.00347657
CD4+CD8-CD27+TCRgd-CD45RA-GrzmB-CCR7-CD28+KI67-CD127+BTLA+CD161-HLA-DR-MR1-Tet-CD38-Tim3-ICOS+CD25-	SARS-Covid-19 All severity levels	24	0.152429	0.238296	19	0.41344	0.657551	0.0299545
CD4+CD8-CD27+TCRgd-CD45RA-GrzmB-CCR7-CD28+KI67+CD127-BTLA-CD161-HLA-DR-MR1-Tet-CD38+Tim3-ICOS+CD25-	SARS-Covid-19 All severity levels	24	0.00625394	0.0153333	19	0.0234688	0.0182651	0.00182607
CD4+CD8-CD27+TCRgd-CD45RA-GrzmB-CCR7-CD28+KI67+CD127-BTLA-CD161-HLA-DR-MR1-Tet-CD38+Tim3-ICOS+CD25+	SARS-Covid-19 All severity levels	24	0.00246172	0.00338337	19	0.0255614	0.0299085	5.95578e-06
CD4+CD8-CD27+TCRgd-CD45RA-GrzmB-CCR7-CD28+KI67+CD127-BTLA-CD161-HLA-DR-MR1-Tet-CD38+Tim3+ICOS+CD25-	SARS-Covid-19 All severity levels	24	0.00331737	0.00734816	19	0.0239391	0.0289167	0.0105853
CD4+CD8-CD27+TCRgd-CD45RA-GrzmB-CCR7-CD28+KI67+CD127-BTLA-CD161-HLA-DR-MR1-Tet-CD38+Tim3+ICOS+CD25+	SARS-Covid-19 All severity levels	24	0.00183313	0.00243532	19	0.04466	0.0671647	6.78726e-06
CD4+CD8-CD27+TCRgd-CD45RA-GrzmB-CCR7-CD28+KI67+CD127-BTLA-CD161-HLA-DR+MR1-Tet-CD38-Tim3-ICOS-CD25-	SARS-Covid-19 All severity levels	24	0.0203338	0.0234335	19	0.00118376	0.00191063	0.00186256
CD4+CD8-CD27+TCRgd-CD45RA-GrzmB-CCR7-CD28+KI67+CD127-BTLA-CD161-HLA-DR+MR1-Tet-CD38-Tim3-ICOS+CD25+	SARS-Covid-19 All severity levels	24	0.0141355	0.0214008	19	0.0826791	0.10118	2.71029e-05
CD4+CD8-CD27+TCRgd-CD45RA-GrzmB-CCR7-CD28+KI67+CD127-BTLA-CD161-HLA-DR+MR1-Tet-CD38+Tim3-ICOS+CD25+	SARS-Covid-19 All severity levels	24	0.0123299	0.032561	19	0.044467	0.0493953	0.0101638
CD4+CD8-CD27+TCRgd-CD45RA-GrzmB-CCR7-CD28+KI67+CD127-BTLA-CD161+HLA-DR-MR1-Tet-CD38+Tim3-ICOS+CD25+	SARS-Covid-19 All severity levels	24	0.000505052	0.00111462	19	0.00474167	0.00807292	0.00164168
CD4+CD8-CD27+TCRgd-CD45RA-GrzmB-CCR7-CD28+KI67+CD127-BTLA+CD161-HLA-DR-MR1-Tet-CD38+Tim3-ICOS+CD25+	SARS-Covid-19 All severity levels	24	0.0067281	0.013679	19	0.0322599	0.033723	0.00333181
CD4+CD8-CD27+TCRgd-CD45RA-GrzmB-CCR7+CD28+KI67-CD127-BTLA-CD161-HLA-DR-MR1-Tet-CD38-Tim3-ICOS-CD25-	SARS-Covid-19 All severity levels	24	0.844501	0.776502	19	0.175497	0.180898	0.00828574
CD4+CD8-CD27+TCRgd-CD45RA-GrzmB-CCR7+CD28+KI67-CD127-BTLA-CD161-HLA-DR-MR1-Tet-CD38-Tim3-ICOS+CD25+	SARS-Covid-19 All severity levels	24	0.0204446	0.0362027	19	0.0854051	0.0463281	0.00128759
CD4+CD8-CD27+TCRgd-CD45RA-GrzmB-CCR7+CD28+KI67-CD127-BTLA-CD161-HLA-DR-MR1-Tet-CD38+Tim3-ICOS+CD25+	SARS-Covid-19 All severity levels	24	0.00739536	0.0114364	19	0.0426784	0.0477803	0.0031626
CD4+CD8-CD27+TCRgd-CD45RA-GrzmB-CCR7+CD28+KI67-CD127-BTLA-CD161-HLA-DR+MR1-Tet-CD38-Tim3-ICOS+CD25+	SARS-Covid-19 All severity levels	24	0.0198294	0.0293953	19	0.0840115	0.0670486	0.00076489
CD4+CD8-CD27+TCRgd-CD45RA-GrzmB-CCR7+CD28+KI67-CD127+BTLA+CD161-HLA-DR-MR1-Tet-CD38-Tim3-ICOS+CD25-	SARS-Covid-19 All severity levels	24	0.406387	0.700013	19	0.771686	0.690945	0.0376715
CD4+CD8-CD27+TCRgd-CD45RA-GrzmB-CCR7+CD28+KI67+CD127-BTLA-CD161-HLA-DR-MR1-Tet-CD38+Tim3-ICOS+CD25+	SARS-Covid-19 All severity levels	24	0.00314053	0.0044946	19	0.0217843	0.0290661	0.000771082
CD4+CD8-CD27+TCRgd-CD45RA-GrzmB-CCR7+CD28+KI67+CD127-BTLA+CD161-HLA-DR+MR1-Tet-CD38-Tim3-ICOS-CD25-	SARS-Covid-19 All severity levels	24	0.0495992	0.071814	19	0.000127537	0.000445891	0.0147101
CD4-CD8-CD27-TCRgd+CD45RA+GrzmB+CCR7-CD28-KI67-CD127-BTLA+CD161-HLA-DR+MR1-Tet-CD38-Tim3-ICOS-CD25+	SARS-Covid-19 Moderate only	6	0.000641594	0.000701305	19	0.0503561	0.0765078	0.0376243
CD4-CD8+CD27-TCRgd-CD45RA+GrzmB+CCR7-CD28-KI67-CD127-BTLA-CD161-HLA-DR-MR1-Tet-CD38-Tim3-ICOS-CD25+	SARS-Covid-19 Moderate only	6	0.0609623	0.103692	19	0.503507	0.543431	0.00271326
CD4-CD8+CD27+TCRgd-CD45RA-GrzmB+CCR7-CD28+KI67+CD127-BTLA-CD161-HLA-DR+MR1-Tet-CD38+Tim3+ICOS+CD25-	SARS-Covid-19 Moderate only	6	0.00183568	0.00361516	19	0.0464513	0.048269	0.00173699
CD4+CD8-CD27-TCRgd-CD45RA-GrzmB-CCR7-CD28+KI67-CD127-BTLA-CD161-HLA-DR+MR1-Tet-CD38-Tim3-ICOS+CD25+	SARS-Covid-19 Moderate only	6	0.000750841	0.00154221	19	0.0156281	0.0130429	0.00138999
CD4+CD8-CD27-TCRgd-CD45RA-GrzmB-CCR7-CD28+KI67+CD127-BTLA-CD161-HLA-DR+MR1-Tet-CD38-Tim3-ICOS+CD25+	SARS-Covid-19 Moderate only	6	0.000536085	0.000854394	19	0.0171853	0.0196512	0.0123399
CD4+CD8-CD27+TCRgd-CD45RA-GrzmB-CCR7-CD28+KI67-CD127-BTLA-CD161-HLA-DR-MR1-Tet-CD38-Tim3-ICOS+CD25+	SARS-Covid-19 Moderate only	6	0.0123126	0.025937	19	0.162644	0.0997377	1.77671e-07
CD4+CD8-CD27+TCRgd-CD45RA-GrzmB-CCR7-CD28+KI67-CD127-BTLA-CD161-HLA-DR+MR1-Tet-CD38-Tim3-ICOS+CD25+	SARS-Covid-19 Moderate only	6	0.0490516	0.107289	19	0.368672	0.391986	2.13493e-08
CD4+CD8-CD27+TCRgd-CD45RA-GrzmB-CCR7-CD28+KI67-CD127-BTLA-CD161-HLA-DR+MR1-Tet-CD38+Tim3-ICOS+CD25+	SARS-Covid-19 Moderate only	6	0.00529175	0.0106654	19	0.0344657	0.0460677	0.0109698
CD4+CD8-CD27+TCRgd-CD45RA-GrzmB-CCR7-CD28+KI67-CD127-BTLA+CD161-HLA-DR-MR1-Tet-CD38-Tim3-ICOS+CD25+	SARS-Covid-19 Moderate only	6	0.00496531	0.00878336	19	0.0356047	0.0340808	0.0353733
CD4+CD8-CD27+TCRgd-CD45RA-GrzmB-CCR7-CD28+KI67-CD127+BTLA-CD161-HLA-DR-MR1-Tet-CD38-Tim3-ICOS+CD25+	SARS-Covid-19 Moderate only	6	0.00455135	0.010851	19	0.0664708	0.0744577	0.00044125
CD4+CD8-CD27+TCRgd-CD45RA-GrzmB-CCR7-CD28+KI67-CD127+BTLA+CD161-HLA-DR-MR1-Tet-CD38-Tim3-ICOS+CD25-	SARS-Covid-19 Moderate only	6	0.0868086	0.203565	19	0.41344	0.657551	0.000154927
CD4+CD8-CD27+TCRgd-CD45RA-GrzmB-CCR7-CD28+KI67-CD127+BTLA+CD161+HLA-DR-MR1-Tet-CD38-Tim3-ICOS+CD25-	SARS-Covid-19 Moderate only	6	0.0524153	0.123916	19	0.160921	0.235021	0.00695335
CD4+CD8-CD27+TCRgd-CD45RA-GrzmB-CCR7-CD28+KI67+CD127-BTLA-CD161-HLA-DR-MR1-Tet-CD38+Tim3-ICOS+CD25-	SARS-Covid-19 Moderate only	6	0.00225378	0.00224425	19	0.0234688	0.0182651	0.00455242
CD4+CD8-CD27+TCRgd-CD45RA-GrzmB-CCR7-CD28+KI67+CD127-BTLA-CD161-HLA-DR+MR1-Tet-CD38-Tim3-ICOS+CD25+	SARS-Covid-19 Moderate only	6	0.00373835	0.00464573	19	0.0826791	0.10118	2.08077e-08
CD4+CD8-CD27+TCRgd-CD45RA-GrzmB-CCR7-CD28+KI67+CD127-BTLA-CD161-HLA-DR+MR1-Tet-CD38+Tim3+ICOS+CD25+	SARS-Covid-19 Moderate only	6	0.00155331	0.00205464	19	0.0263153	0.033007	0.00164357
CD4+CD8-CD27+TCRgd-CD45RA-GrzmB-CCR7+CD28+KI67-CD127-BTLA-CD161-HLA-DR-MR1-Tet-CD38-Tim3-ICOS+CD25+	SARS-Covid-19 Moderate only	6	0.00833492	0.0144456	19	0.0854051	0.0463281	0.000368985
CD4+CD8-CD27+TCRgd-CD45RA-GrzmB-CCR7+CD28+KI67-CD127-BTLA-CD161-HLA-DR+MR1-Tet-CD38-Tim3-ICOS+CD25+	SARS-Covid-19 Moderate only	6	0.0138553	0.0249781	19	0.0840115	0.0670486	0.00113666
CD4+CD8-CD27+TCRgd-CD45RA-GrzmB-CCR7+CD28+KI67-CD127+BTLA+CD161-HLA-DR-MR1-Tet-CD38-Tim3-ICOS+CD25-	SARS-Covid-19 Moderate only	6	0.241507	0.543279	19	0.771686	0.690945	4.76796e-05
CD4+CD8-CD27+TCRgd-CD45RA-GrzmB-CCR7+CD28+KI67-CD127+BTLA+CD161-HLA-DR-MR1-Tet-CD38+Tim3-ICOS+CD25-	SARS-Covid-19 Moderate only	6	0.0706749	0.107933	19	0.158908	0.0877801	0.0284468
CD4+CD8-CD27+TCRgd-CD45RA-GrzmB-CCR7+CD28+KI67+CD127-BTLA+CD161-HLA-DR+MR1-Tet-CD38-Tim3-ICOS-CD25-	SARS-Covid-19 Moderate only	6	0.0155238	0.0183635	19	0.000127537	0.000445891	0.0341396
CD4+CD8-CD27-TCRgd-CD45RA-GrzmB-CCR7-CD28+KI67+CD127-BTLA-CD161-HLA-DR-MR1-Tet-CD38+Tim3-ICOS+CD25-	SARS-Covid-19 Severe only	12	0.000409796	0.000625135	19	0.00693126	0.010246	0.00874874
CD4+CD8-CD27+TCRgd-CD45RA-GrzmB-CCR7-CD28+KI67+CD127-BTLA-CD161-HLA-DR-MR1-Tet-CD38+Tim3-ICOS+CD25-	SARS-Covid-19 Severe only	12	0.00381822	0.00354554	19	0.0234688	0.0182651	0.00315155
CD4+CD8-CD27+TCRgd-CD45RA-GrzmB-CCR7-CD28+KI67+CD127-BTLA-CD161-HLA-DR-MR1-Tet-CD38+Tim3-ICOS+CD25+	SARS-Covid-19 Severe only	12	0.00235841	0.0033537	19	0.0255614	0.0299085	0.000850652
CD4+CD8-CD27+TCRgd-CD45RA-GrzmB-CCR7-CD28+KI67+CD127-BTLA-CD161+HLA-DR-MR1-Tet-CD38+Tim3-ICOS+CD25+	SARS-Covid-19 Severe only	12	0.000410347	0.000625092	19	0.00474167	0.00807292	0.00536598
CD4-CD8-CD27+TCRgd-CD45RA-GrzmB-CCR7+CD28-KI67-CD127-BTLA-CD161-HLA-DR-MR1-Tet-CD38-Tim3-ICOS-CD25-	SARS-Covid-19 Critical only	6	0.0387816	0.0438183	19	0.000835863	0.00210807	0.000750995
CD4-CD8-CD27+TCRgd-CD45RA-GrzmB-CCR7+CD28+KI67-CD127-BTLA-CD161-HLA-DR-MR1-Tet-CD38-Tim3-ICOS-CD25-	SARS-Covid-19 Critical only	6	0.0122874	0.0132692	19	0.000760922	0.00118652	0.0149393
CD4-CD8+CD27+TCRgd-CD45RA-GrzmB-CCR7+CD28+KI67+CD127-BTLA-CD161-HLA-DR+MR1-Tet-CD38+Tim3-ICOS-CD25-	SARS-Covid-19 Critical only	6	0.00565437	0.00566664	19	0.000111222	0.000278919	0.000130436
CD4-CD8+CD27+TCRgd-CD45RA-GrzmB+CCR7-CD28-KI67+CD127-BTLA-CD161-HLA-DR+MR1-Tet-CD38+Tim3+ICOS-CD25-	SARS-Covid-19 Critical only	6	0.115105	0.121392	19	0.00433394	0.00828916	2.12487e-06
CD4-CD8+CD27+TCRgd-CD45RA-GrzmB+CCR7-CD28+KI67+CD127-BTLA-CD161-HLA-DR+MR1-Tet-CD38+Tim3+ICOS-CD25-	SARS-Covid-19 Critical only	6	0.0759022	0.0438116	19	0.00890182	0.0114439	0.000318351
CD4-CD8+CD27+TCRgd-CD45RA+GrzmB-CCR7-CD28+KI67+CD127-BTLA-CD161-HLA-DR-MR1-Tet-CD38+Tim3+ICOS-CD25-	SARS-Covid-19 Critical only	6	0.00183061	0.00168955	19	8.53432e-05	0.000238746	0.012244
CD4-CD8+CD27+TCRgd-CD45RA+GrzmB+CCR7-CD28-KI67+CD127-BTLA-CD161-HLA-DR+MR1-Tet-CD38+Tim3+ICOS-CD25-	SARS-Covid-19 Critical only	6	0.0862719	0.113686	19	0.00226885	0.00387037	0.000137248
CD4+CD8-CD27-TCRgd-CD45RA-GrzmB-CCR7-CD28+KI67-CD127-BTLA-CD161-HLA-DR+MR1-Tet-CD38-Tim3-ICOS+CD25+	SARS-Covid-19 Critical only	6	0.000355173	0.000869992	19	0.0156281	0.0130429	0.0103453
CD4+CD8-CD27-TCRgd-CD45RA-GrzmB-CCR7+CD28+KI67-CD127-BTLA-CD161-HLA-DR-MR1-Tet-CD38-Tim3-ICOS-CD25-	SARS-Covid-19 Critical only	6	0.0711146	0.0676407	19	0.00699813	0.00985764	0.00216913
CD4+CD8-CD27+TCRgd-CD45RA-GrzmB-CCR7-CD28+KI67-CD127-BTLA-CD161-HLA-DR-MR1-Tet-CD38-Tim3-ICOS+CD25+	SARS-Covid-19 Critical only	6	0.00177145	0.00332649	19	0.162644	0.0997377	1.22302e-14
CD4+CD8-CD27+TCRgd-CD45RA-GrzmB-CCR7-CD28+KI67-CD127-BTLA-CD161-HLA-DR+MR1-Tet-CD38-Tim3-ICOS+CD25+	SARS-Covid-19 Critical only	6	0.00635286	0.00645981	19	0.368672	0.391986	1.06209e-22
CD4+CD8-CD27+TCRgd-CD45RA-GrzmB-CCR7-CD28+KI67-CD127-BTLA-CD161-HLA-DR+MR1-Tet-CD38+Tim3-ICOS+CD25+	SARS-Covid-19 Critical only	6	0.00110614	0.00162954	19	0.0344657	0.0460677	2.3904e-06
CD4+CD8-CD27+TCRgd-CD45RA-GrzmB-CCR7-CD28+KI67-CD127-BTLA-CD161+HLA-DR+MR1-Tet-CD38-Tim3-ICOS+CD25+	SARS-Covid-19 Critical only	6	0.000603444	0.00104683	19	0.0110114	0.0102516	0.0238402
CD4+CD8-CD27+TCRgd-CD45RA-GrzmB-CCR7-CD28+KI67-CD127-BTLA+CD161-HLA-DR-MR1-Tet-CD38-Tim3-ICOS+CD25+	SARS-Covid-19 Critical only	6	0.000894692	0.0011852	19	0.0356047	0.0340808	4.90379e-05
CD4+CD8-CD27+TCRgd-CD45RA-GrzmB-CCR7-CD28+KI67-CD127-BTLA+CD161-HLA-DR+MR1-Tet-CD38-Tim3-ICOS+CD25+	SARS-Covid-19 Critical only	6	0.00274039	0.00258236	19	0.045544	0.0451224	0.000168681
CD4+CD8-CD27+TCRgd-CD45RA-GrzmB-CCR7-CD28+KI67-CD127+BTLA-CD161-HLA-DR-MR1-Tet-CD38-Tim3-ICOS+CD25+	SARS-Covid-19 Critical only	6	0.0027511	0.0055217	19	0.0664708	0.0744577	0.00288708
CD4+CD8-CD27+TCRgd-CD45RA-GrzmB-CCR7-CD28+KI67-CD127+BTLA+CD161-HLA-DR-MR1-Tet-CD38-Tim3-ICOS+CD25-	SARS-Covid-19 Critical only	6	0.101348	0.246845	19	0.41344	0.657551	7.95143e-05
CD4+CD8-CD27+TCRgd-CD45RA-GrzmB-CCR7-CD28+KI67-CD127+BTLA+CD161+HLA-DR-MR1-Tet-CD38-Tim3-ICOS+CD25-	SARS-Covid-19 Critical only	6	0.0232638	0.0569845	19	0.160921	0.235021	0.00236294
CD4+CD8-CD27+TCRgd-CD45RA-GrzmB-CCR7-CD28+KI67+CD127-BTLA-CD161-HLA-DR-MR1-Tet-CD38+Tim3-ICOS+CD25+	SARS-Covid-19 Critical only	6	0.00143556	0.00170773	19	0.0255614	0.0299085	0.0172406
CD4+CD8-CD27+TCRgd-CD45RA-GrzmB-CCR7-CD28+KI67+CD127-BTLA-CD161-HLA-DR+MR1-Tet-CD38-Tim3-ICOS-CD25-	SARS-Covid-19 Critical only	6	0.0289994	0.0202011	19	0.00118376	0.00191063	3.21972e-05
CD4+CD8-CD27+TCRgd-CD45RA-GrzmB-CCR7-CD28+KI67+CD127-BTLA-CD161-HLA-DR+MR1-Tet-CD38-Tim3-ICOS+CD25+	SARS-Covid-19 Critical only	6	0.00492095	0.00680154	19	0.0826791	0.10118	3.9437e-06
CD4+CD8-CD27+TCRgd-CD45RA-GrzmB-CCR7-CD28+KI67+CD127-BTLA-CD161-HLA-DR+MR1-Tet-CD38+Tim3-ICOS+CD25+	SARS-Covid-19 Critical only	6	0.00380857	0.00477694	19	0.044467	0.0493953	0.0332006
CD4+CD8-CD27+TCRgd-CD45RA-GrzmB-CCR7-CD28+KI67+CD127-BTLA+CD161-HLA-DR+MR1-Tet-CD38-Tim3-ICOS-CD25-	SARS-Covid-19 Critical only	6	0.0574396	0.0675209	19	0.00132145	0.00285395	0.0196515
CD4+CD8-CD27+TCRgd-CD45RA-GrzmB-CCR7-CD28+KI67+CD127-BTLA+CD161-HLA-DR+MR1-Tet-CD38+Tim3-ICOS-CD25-	SARS-Covid-19 Critical only	6	0.0665524	0.0465763	19	0.00152891	0.00374258	0.00138572
CD4+CD8-CD27+TCRgd-CD45RA-GrzmB-CCR7+CD28+KI67-CD127-BTLA-CD161-HLA-DR-MR1-Tet-CD38-Tim3-ICOS-CD25-	SARS-Covid-19 Critical only	6	1.08352	0.666086	19	0.175497	0.180898	0.00436934
CD4+CD8-CD27+TCRgd-CD45RA-GrzmB-CCR7+CD28+KI67-CD127-BTLA-CD161-HLA-DR-MR1-Tet-CD38-Tim3-ICOS+CD25+	SARS-Covid-19 Critical only	6	0.00200666	0.00248077	19	0.0854051	0.0463281	1.33486e-09
CD4+CD8-CD27+TCRgd-CD45RA-GrzmB-CCR7+CD28+KI67-CD127-BTLA-CD161-HLA-DR-MR1-Tet-CD38+Tim3-ICOS+CD25+	SARS-Covid-19 Critical only	6	0.00109666	0.00132172	19	0.0426784	0.0477803	1.48163e-05
CD4+CD8-CD27+TCRgd-CD45RA-GrzmB-CCR7+CD28+KI67-CD127-BTLA-CD161-HLA-DR+MR1-Tet-CD38-Tim3-ICOS+CD25+	SARS-Covid-19 Critical only	6	0.00172265	0.0015593	19	0.0840115	0.0670486	2.81566e-12
CD4+CD8-CD27+TCRgd-CD45RA-GrzmB-CCR7+CD28+KI67-CD127-BTLA-CD161-HLA-DR+MR1-Tet-CD38+Tim3-ICOS+CD25+	SARS-Covid-19 Critical only	6	0.00117148	0.00146117	19	0.01195	0.0096126	0.0320944
CD4+CD8-CD27+TCRgd-CD45RA-GrzmB-CCR7+CD28+KI67-CD127-BTLA-CD161+HLA-DR-MR1-Tet-CD38-Tim3-ICOS-CD25-	SARS-Covid-19 Critical only	6	0.147066	0.110066	19	0.0148293	0.0231172	0.0443257
CD4+CD8-CD27+TCRgd-CD45RA-GrzmB-CCR7+CD28+KI67-CD127-BTLA+CD161-HLA-DR+MR1-Tet-CD38-Tim3-ICOS-CD25-	SARS-Covid-19 Critical only	6	0.121724	0.131293	19	0.00606182	0.008876	0.0390385
CD4+CD8-CD27+TCRgd-CD45RA-GrzmB-CCR7+CD28+KI67-CD127+BTLA+CD161-HLA-DR-MR1-Tet-CD38-Tim3-ICOS+CD25-	SARS-Covid-19 Critical only	6	0.101241	0.240138	19	0.771686	0.690945	3.71707e-09
CD4+CD8-CD27+TCRgd-CD45RA-GrzmB-CCR7+CD28+KI67-CD127+BTLA+CD161-HLA-DR-MR1-Tet-CD38+Tim3-ICOS+CD25-	SARS-Covid-19 Critical only	6	0.0295793	0.0303008	19	0.158908	0.0877801	8.22569e-05
CD4+CD8-CD27+TCRgd-CD45RA-GrzmB-CCR7+CD28+KI67+CD127-BTLA-CD161-HLA-DR-MR1-Tet-CD38+Tim3-ICOS+CD25+	SARS-Covid-19 Critical only	6	0.00124754	0.00129934	19	0.0217843	0.0290661	0.011107
CD4+CD8-CD27+TCRgd-CD45RA-GrzmB-CCR7+CD28+KI67+CD127-BTLA-CD161-HLA-DR+MR1-Tet-CD38-Tim3-ICOS-CD25-	SARS-Covid-19 Critical only	6	0.0184583	0.0199196	19	0.000287892	0.000649936	0.00244146
CD4+CD8-CD27+TCRgd-CD45RA-GrzmB-CCR7+CD28+KI67+CD127-BTLA-CD161-HLA-DR+MR1-Tet-CD38-Tim3-ICOS-CD25+	SARS-Covid-19 Critical only	6	0.0597402	0.0895411	19	0.000245504	0.000731582	0.000188711
CD4+CD8-CD27+TCRgd-CD45RA-GrzmB-CCR7+CD28+KI67+CD127-BTLA-CD161-HLA-DR+MR1-Tet-CD38+Tim3-ICOS-CD25-	SARS-Covid-19 Critical only	6	0.0210235	0.0223804	19	0.00019743	0.000339534	1.76681e-05
CD4+CD8-CD27+TCRgd-CD45RA-GrzmB-CCR7+CD28+KI67+CD127-BTLA+CD161-HLA-DR-MR1-Tet-CD38-Tim3-ICOS-CD25-	SARS-Covid-19 Critical only	6	0.0273048	0.028312	19	0.000373497	0.000772035	1.78324e-05
CD4+CD8-CD27+TCRgd-CD45RA-GrzmB-CCR7+CD28+KI67+CD127-BTLA+CD161-HLA-DR-MR1-Tet-CD38+Tim3-ICOS-CD25-	SARS-Covid-19 Critical only	6	0.0598697	0.0700685	19	0.00041169	0.00110553	0.000136949
CD4+CD8-CD27+TCRgd-CD45RA-GrzmB-CCR7+CD28+KI67+CD127-BTLA+CD161-HLA-DR+MR1-Tet-CD38-Tim3-ICOS-CD25-	SARS-Covid-19 Critical only	6	0.0805119	0.0817836	19	0.000127537	0.000445891	0.000418411
CD4+CD8-CD27+TCRgd-CD45RA-GrzmB-CCR7+CD28+KI67+CD127-BTLA+CD161-HLA-DR+MR1-Tet-CD38+Tim3-ICOS-CD25-	SARS-Covid-19 Critical only	6	0.0715087	0.067929	19	0.000131523	0.000454733	0.000123319
CD4+CD8-CD27+TCRgd-CD45RA-GrzmB-CCR7+CD28+KI67+CD127-BTLA+CD161-HLA-DR+MR1-Tet-CD38+Tim3-ICOS-CD25+	SARS-Covid-19 Critical only	6	0.0160498	0.0192052	19	2.08419e-05	9.08476e-05	0.040576
